# Deep learning-based prediction of cardiopulmonary disease in retinal images of premature infants

**DOI:** 10.1101/2025.09.18.25336004

**Authors:** Praveer Singh, Sourav Kumar, Riya Tyagi, Benjamin K Young, Brian K Jordan, Brian Scottoline, Patrick D. Evers, Susan Ostmo, Aaron S Coyner, Wei-Chun Lin, Aarushi Gupta, Deniz Erdogmus, RV Paul Chan, Emily A. McCourt, James S Barry, Cindy T. McEvoy, Michael F Chiang, J Peter Campbell, Jayashree Kalpathy-Cramer

**Author notes:** Corresponding author: J Peter Campbell. co-first authors; co-Senior authors (Praveer Singh, Sourav Kumar).

## Abstract

**Importance:** Bronchopulmonary dysplasia (BPD) and pulmonary hypertension (PH) are leading causes of morbidity and mortality in premature infants.

**Objective:** To determine whether images obtained as part of retinopathy of prematurity (ROP) screening might contain features associated with BPD and PH in infants, and whether a multi-modal model integrating imaging features with demographic risk factors might outperform a model based on demographic risk alone.

**Design:** A deep learning model was used to study retinal images collected from patients enrolled in the multi-institutional Imaging and Informatics in Retinopathy of Prematurity (i-ROP) study.

**Setting:** Seven neonatal intensive care units.

**Participants:** 493 infants at risk for ROP undergoing routine ROP screening examinations from 2012 to 2020. Images were limited to <=34 weeks post-menstrual age (PMA) so as to precede the clinical diagnosis of BPD or PH.

**Exposure:** BPD was diagnosed by the presence of an oxygen requirement at 36 weeks PMA, and PH was diagnosed by echocardiogram at 34 weeks. A support vector machine model was trained to predict BPD, or PH, diagnosis using: A) image features alone (extracted using Resnet18), B) demographics alone, C) image features concatenated with demographics. To reduce the possibility of confounding with ROP, secondary models were trained using only images without clinical signs of ROP.

**Main Outcome Measure:** For both BPD and PH, we report performance on a held-out testset (99 patients from the BPD cohort and 37 patients from the PH cohort), assessed by the area under receiver operating characteristic curve.

**Results:** For BPD, the diagnostic accuracy of a multimodal model was 0.82 (95% CI: 0.72-0.90), compared to demographics 0.72 (0.60-0.82; P=0.07) or imaging 0.72 (0.61-0.82; P=0.002) alone. For PH, it was 0.91 (0.71-1.0) combined compared to 0.68 (0.43-0.9; P=0.04) for demographics and 0.91 (0.78-1.0; P=0.4) for imaging alone. These associations remained even when models were trained on the subset of images without any clinical signs of ROP.

**Conclusions and Relevance:** Retinal images obtained during ROP screening can be used to predict the diagnosis of BPD and PH in preterm infants, which may lead to earlier diagnosis and avoid the need for invasive diagnostic testing in the future.

**KEY POINTS:** *Question:* Can an artificial intelligence (AI) algorithm diagnose bronchopulmonary dysplasia (BPD) or pulmonary hypertension (PH) in retinal images in preterm infants obtained during retinopathy of prematurity (ROP) screening examinations?

*Findings:* AI was able to predict the presence of both BPD and PH in retinal images with higher accuracy than what could be predicted based on baseline demographic risk alone.

*Meaning:* Deploying AI models using images obtained during retinopathy of prematurity screening could lead to earlier diagnosis and avoid the need for more invasive diagnostic testing.
