## Supplementary material for "Deep learning-based prediction of cardiopulmonary disease in retinal images of premature infants": TRIPOD AI Checklist

### Sheet: Sheet1
Item	Description	Reported	Notes
1	Identify the study as developing or evaluating a multivariable prediction model, the target population, and the outcome to be predicted	Yes	Title, Abstract, Introduction
2	See TRIPOD-AI for Abstracts checklist	Partially (p.1)	The abstract incorporates several elements aligned with the TRIPOD-AI reporting structure, albeit only partially.
3a	Explain the healthcare context and rationale for developing or evaluating the model	Yes	Introduction
3b	Describe the target population and intended purpose of the model	Yes	Introduction, Methods
3c	Describe any known health inequalities between sociodemographic groups	No	Not available
4	Specify the study objectives	Yes	Abstract, Introduction
5a	Describe the sources of data	Yes	Methods – Datasets section
5b	Specify the dates of the collected participant data	Yes	Methods – 2012 to 2020
6a	Specify key elements of the study setting	Yes	Methods – NICU, 7 institutions
6b	Describe the eligibility criteria for study participants	Yes	Methids – Datasets and Supplementary
6	Give details of treatments received and how handled	N/A
7	Describe any data pre-processing and quality checking	Yes	Methods: CLAHE normalization, resizing, sampling, flipping
8a	Define the outcome being predicted	Yes	BPD and PH definitions provided in Methods
8b	If outcome assessment requires subjective interpretation, describe qualifications	N/A	Outcomes were through objective measures
8c	Report any actions to blind assessment	No	Not reported
9a	Describe choice of initial predictors	Yes	Demographics variables
9b	Clearly define all predictors	Yes	BW, GA, PMA, image embeddings
9c	If predictor requires subjective interpretation, describe assessor qualifications	N/A
10	Explain how the study size was arrived at	Done	Inclusion/Exclusion criteria in supplementary
11	Describe how missing data were handled	N/A	Not missing
12a	Describe how data were used (partitioning, internal validation, etc.)	Yes	80/20 splits, train/val/test process
12b	Describe how predictors were handled	Yes	Image features + demographics concatenated
12c	Specify type of model and model-building steps	Yes	ResNet18 + SVM, training details provided in Methods
12d	Describe how heterogeneity in estimates was handled	Yes	provided Confidence intervals
12e	Specify all measures and plots to evaluate model performance	Yes	AUROC, 95% CI, DeLong test
12f	Describe model updating (e.g., recalibration)	No	Not performed due to limited dataset size
12g	For model evaluation, describe how predictions were calculated	Yes	raw probability score used to compute AUROC
13	If class imbalance methods used, describe how	Yes	Equal-weighted sampling
14	Describe any approaches used to address model fairness	No	while this is a proof of concept study, we will address these issues in future works
15	Specify the output of the prediction model and rationale	Yes	Predict BPD and PH
16	Identify any differences between development and evaluation data	Yes	Held-out test set described
17	Name the institutional review board or ethics committee	Yes	Listed for all institutions
18a	Give source of funding and funder's role	Yes	NIH and other funding detailed
18b	Declare any conflicts of interest	Yes	Conflict of Interest section
18c	State whether study protocol can be accessed	Yes ?	The protocol can be found on clinicaltrials.gov with # NCT04420156
18d	Provide registration info or state not registered	N/A	All protocol info can be found on clinicaltrials.gov with # NCT04420156
18e	Provide availability of the study data	Yes	Patient data cannot be made available due to privacy concerns
18f	Provide availability of the analytical code	Yes	All code will be made freely available on github
19	Provide details of any patient/public involvement	No	Not mentioned
20a	Describe flow of participants through study	Yes	Figure 1 – Supplement
20b	Report participant characteristics	Yes	Table 1
20c	Show comparison between development and test data	Yes	Train/test stats reported
21	Specify number of participants and outcome events	Yes	Throughout Results and Tables
22	Provide details of the full prediction model	Yes	Architecture described, weights will be provided
23a	Report model performance estimates with confidence intervals	Yes	AUROC + 95% CI
23b	If examined, report heterogeneity in performance	Yes	provided Confidence intervals
24	Report results from any model updating	No	Model updating not done
25	Give overall interpretation of the main results	Yes	Discussion
26	Discuss any limitations	Yes	Detailed in Discussion
27a	Describe how poor/unavailable input data were handled	N/A
27b	Specify requirements for handling input model data	Yes	Image size and variables implied
27c	Discuss any next steps for future research	Yes	Final paragraphs of Discussion
